# Infection inhibiting effect of RT-PCR testing-isolation in COVID-19 - a case study of Hiroshima and Fukuoka in Japan -

**DOI:** 10.1101/2021.08.24.21262517

**Authors:** Kazuo Maki

## Abstract

A simple method of estimating the effect of reverse transcription polymerase chain reaction (RT-PCR) testing-isolation on the restraint of infection of COVID-19 is proposed. The effect is expressed as the ratio *χ* of the reproductive number to that in the case that no isolation measure would be taken. The method was applied in the case of the third infection wave (from December, 2020 to February, 2021) of Hiroshima and Fukuoka in Japan. The ratio *χ* was estimated to be 0.78 to 0.84 and 0.86 to 0.9 in Hiroshima and Fukuoka, respectively. It is also shown that the reduction of *χ* by 0.07 would have reduced at least 50% of total infected patients during the third infection wave in Fukuoka.
