## Supplemental Table 2 for "Infection inhibiting effect of RT-PCR testing-isolation in COVID-19 - a case study of Hiroshima and Fukuoka in Japan -"

Data given in Figure 3 in the report:
TOST(time from the onset of symptom to transmission) distribution estimated by L.Ferretii et al.[3], Figure 1 in the report.
RT-PCR test positive probability dependence on the days from the onset of symptom estimated by S.Mallett et al.[4], Figures 2 and 3 in the report. The values in this table were read from Fig.4(a): Upper RT in Ref.[4].
days_from_the_onset_of_symptom TOST	accumulation_of_TOST RT-PCR_test-positive_probability
-9	0	0.0056
-8	0.0036	0.0079
-7	0.0058	0.0114
-6	0.0099	0.0171
-5	0.0176	0.0269
-4	0.0327	0.0442
-3	0.0616	0.0763
-2	0.1113	0.1370
-1	0.1721	0.2466
0	0.1994	0.4161		1.0000
1	0.1637	0.6124		0.9821
2	0.1026	0.7736		0.9603
3	0.0561	0.8746		0.9313
4	0.0297	0.9299		0.9133
5	0.0161	0.9591		0.8770
6	0.0091	0.9750		0.8425
7	0.0054	0.9839		0.7937
8	0.0033	0.9892		0.7575
9	0	0.9925		0.6995
10	0	0.9946		0.6670
11	0	1		0.6490
12	0	1		0.5801
13	0	1		0.5404
14	0	1		0.4968
15	0	1		0.4317
16	0	1		0.4153
17	0	1		0.3882
18	0	1		0.3701
19	0	1		0.3411
20	0	1		0.3159
21	0	1		0.2886
22	0	1		0.2561
23	0	1		0.2144
24	0	1		0.2017
25	0	1		0.1565
26	0	1		0.1366
27	0	1		0.1166
28	0	1		0.1023
29	0	1		0.0895
30	0	1		0.0804
